# Exploring global and specific pathogenic mechanisms in Chronic Chagas Cardiomyopathy through multi-omics integration

**DOI:** 10.1101/2023.10.23.23297068

**Authors:** Pauline Brochet, Jorge Kalil, Vincent Procaccio, Edecio Cunha-Neto, Lionel Spinelli, Christophe Chevillard

## Abstract

Chagas disease is a neglected disease from South America caused by a parasite, *Trypanosoma cruzi*. While most of infected people remains asymptomatic, around 30% develop Chronic Chagas Cardiomyopathy (CCC), a very lethal cardiomyopathy characterized by an exacerbate inflammatory response. The last few years, our team has set up multiple omics analysis. Briefly, we have pointed the over-expression of many genes involved in the Th1 lymphocyte response, as well as some epigenetic features potentially involved in their regulation, including miRNA, lncRNA and methylation site. Moreover, some mitochondria mutation seems to predispose to the development of CCC. In order to understand and characterize the impact of genetic and epigenetic elements on the pathogenic process associated to CCC, we have performed here a multi-omics integration, combining transcriptomic, methylomic, miRNomic and mitochondria sequencing. We have identified two distinct pathogenic pathways that vary among patients with chronic Chagas cardiomyopathy (CCC). One pathway is primarily influenced by IRF4, a transcription factor known for its involvement in the development of both B and T cells, while the other is driven by TLR signaling. Notably, genes related to B cells play a role in both of these processes. Additionally, we have detected certain similarities in the B cell receptors of all CCC patients, which may potentially contribute to autoimmunity. While further analysis is necessary to validate these findings, they collectively enhance our understanding of the pathogenic mechanisms associated with CCC.
