## Supplementary material for "Exploring global and specific pathogenic mechanisms in Chronic Chagas Cardiomyopathy through multi-omics integration": Supplementary table 3.txt

		Protein coding	Transcription factor	miRNA	lncRNA
Correlation network	Correlated in at least one network	1074	69	58	71
	Correlated in at least one network and differentially methylated	303	27	0	3
	CTRL-specific network	1029	66	58	64
	CCC-specific network	1039	66	55	67
Interaction network	Correlated in at least one network	915	64	13	35
	Correlated in at least one network and differentially methylated	289	27	0	2
	CTRL-specific network	338	40	8	4
	CCC-specific network	888	66	5	35
