## Supplementary material for "Exploring global and specific pathogenic mechanisms in Chronic Chagas Cardiomyopathy through multi-omics integration": Supplementary table 5.txt

Omic	Cluster	Feature	Type
Protein_coding	1	TNFRSF18	Protein_coding
Protein_coding	2	PLCH2	Protein_coding
Protein_coding	1	CCDC27	Protein_coding
Protein_coding	2	UTS2	Protein_coding
Protein_coding	3	C1orf200	Protein_coding
Protein_coding	3	ANGPTL7	Protein_coding
Protein_coding	3	NPPB	Protein_coding
Protein_coding	2	LRRC38	Protein_coding
Protein_coding	2	CLCNKA	Protein_coding
Protein_coding	2	FAM131C	Protein_coding
Protein_coding	3	IGSF21	Protein_coding
Protein_coding	1	PLA2G2D	Protein_coding
Protein_coding	2	CNR2	Protein_coding
Protein_coding	3	SLC30A2	Protein_coding
Protein_coding	2	CD52	Protein_coding
Protein_coding	2	AIM1L	Protein_coding
Protein_coding	3	FCN3	Protein_coding
Protein_coding	3	FGR	Protein_coding
Protein_coding	1	THEMIS2	Protein_coding
Protein_coding	1	SMPDL3B	Protein_coding
Protein_coding	3	PTAFR	Protein_coding
Protein_coding	2	LCK	Protein_coding
Protein_coding	1	SMAP2	Protein_coding
Protein_coding	1	EDN2	Protein_coding
Protein_coding	3	WDR65	Protein_coding
Protein_coding	3	ARTN	Protein_coding
Protein_coding	1	SLC6A9	Protein_coding
Protein_coding	2	ELAVL4	Protein_coding
Protein_coding	3	RAB3B	Protein_coding
Protein_coding	1	FAM159A	Protein_coding
Protein_coding	2	CDCP2	Protein_coding
Protein_coding	1	TTC22	Protein_coding
Protein_coding	1	TACSTD2	Protein_coding
Protein_coding	2	L1TD1	Protein_coding
Protein_coding	2	PTGER3	Protein_coding
Protein_coding	2	PTGFR	Protein_coding
Protein_coding	1	MCOLN2	Protein_coding
Protein_coding	3	GBP5	Protein_coding
Protein_coding	1	GBP6	Protein_coding
Protein_coding	2	BRDT	Protein_coding
Protein_coding	2	LPPR4	Protein_coding
Protein_coding	2	COL11A1	Protein_coding
Protein_coding	1	MYBPHL	Protein_coding
Protein_coding	3	GPR61	Protein_coding
Protein_coding	1	GSTM1	Protein_coding
Protein_coding	3	SLC6A17	Protein_coding
Protein_coding	1	PROK1	Protein_coding
Protein_coding	1	KCNA3	Protein_coding
Protein_coding	1	CD53	Protein_coding
Protein_coding	2	DENND2D	Protein_coding
Protein_coding	3	CHI3L2	Protein_coding
Protein_coding	3	C1orf162	Protein_coding
Protein_coding	3	ADORA3	Protein_coding
Protein_coding	1	PTPN22	Protein_coding
Protein_coding	3	BCL2L15	Protein_coding
Protein_coding	2	AMPD1	Protein_coding
Protein_coding	2	CD2	Protein_coding
Protein_coding	2	FAM46C	Protein_coding
Protein_coding	1	HMGCS2	Protein_coding
Protein_coding	2	FAM72B	Protein_coding
Protein_coding	1	PPIAL4G	Protein_coding
Protein_coding	3	FAM72D	Protein_coding
Protein_coding	1	GJA5	Protein_coding
Protein_coding	1	FAM231D	Protein_coding
Protein_coding	1	CA14	Protein_coding
Protein_coding	1	HORMAD1	Protein_coding
Protein_coding	3	CTSS	Protein_coding
Protein_coding	3	TNFAIP8L2	Protein_coding
Protein_coding	1	S100A3	Protein_coding
Protein_coding	3	LENEP	Protein_coding
Protein_coding	1	SEMA4A	Protein_coding
Protein_coding	1	TTC24	Protein_coding
Protein_coding	1	SH2D2A	Protein_coding
Protein_coding	2	FCRL5	Protein_coding
Protein_coding	2	FCRL3	Protein_coding
Protein_coding	2	FCRL2	Protein_coding
Protein_coding	3	FCRL1	Protein_coding
Protein_coding	3	CD1C	Protein_coding
Protein_coding	3	CD1B	Protein_coding
Protein_coding	2	CD1E	Protein_coding
Protein_coding	2	SPTA1	Protein_coding
Protein_coding	2	PYHIN1	Protein_coding
Protein_coding	1	AIM2	Protein_coding
Protein_coding	3	FCER1A	Protein_coding
Protein_coding	2	FCRL6	Protein_coding
Protein_coding	3	SLAMF8	Protein_coding
Protein_coding	2	VSIG8	Protein_coding
Protein_coding	1	SLAMF6	Protein_coding
Protein_coding	2	CD84	Protein_coding
Protein_coding	1	SLAMF1	Protein_coding
Protein_coding	1	CD48	Protein_coding
Protein_coding	2	SLAMF7	Protein_coding
Protein_coding	2	LY9	Protein_coding
Protein_coding	2	CD244	Protein_coding
Protein_coding	1	ARHGAP30	Protein_coding
Protein_coding	2	ADAMTS4	Protein_coding
Protein_coding	2	FCRLA	Protein_coding
Protein_coding	3	LRRC52	Protein_coding
Protein_coding	2	CD247	Protein_coding
Protein_coding	2	XCL2	Protein_coding
Protein_coding	2	XCL1	Protein_coding
Protein_coding	1	SELE	Protein_coding
Protein_coding	2	MROH9	Protein_coding
Protein_coding	3	FMO3	Protein_coding
Protein_coding	3	FMO1	Protein_coding
Protein_coding	3	MYOC	Protein_coding
Protein_coding	1	C1orf105	Protein_coding
Protein_coding	2	FASLG	Protein_coding
Protein_coding	1	ANKRD45	Protein_coding
Protein_coding	1	TNR	Protein_coding
Protein_coding	1	FAM163A	Protein_coding
Protein_coding	3	CACNA1E	Protein_coding
Protein_coding	2	TEDDM1	Protein_coding
Protein_coding	3	NMNAT2	Protein_coding
Protein_coding	3	BRINP3	Protein_coding
Protein_coding	1	RGS18	Protein_coding
Protein_coding	2	RGS1	Protein_coding
Protein_coding	3	CRB1	Protein_coding
Protein_coding	1	PTPRC	Protein_coding
Protein_coding	1	KIF21B	Protein_coding
Protein_coding	2	LAD1	Protein_coding
Protein_coding	1	TNNI1	Protein_coding
Protein_coding	2	PTPN7	Protein_coding
Protein_coding	2	LGR6	Protein_coding
Protein_coding	1	PRELP	Protein_coding
Protein_coding	2	LAX1	Protein_coding
Protein_coding	3	KLHDC8A	Protein_coding
Protein_coding	3	FAM72A	Protein_coding
Protein_coding	2	C1orf186	Protein_coding
Protein_coding	2	FAIM3	Protein_coding
Protein_coding	1	TRAF3IP3	Protein_coding
Protein_coding	1	SUSD4	Protein_coding
Protein_coding	1	PCNXL2	Protein_coding
Protein_coding	2	KCNK1	Protein_coding
Protein_coding	2	GNG4	Protein_coding
Protein_coding	1	KMO	Protein_coding
Protein_coding	2	NLRP3	Protein_coding
Protein_coding	1	GCSAML	Protein_coding
Protein_coding	2	SDC1	Protein_coding
Protein_coding	1	FAM228A	Protein_coding
Protein_coding	1	DRC1	Protein_coding
Protein_coding	2	KCNK3	Protein_coding
Protein_coding	2	FAM179A	Protein_coding
Protein_coding	1	M1AP	Protein_coding
Protein_coding	2	TRABD2A	Protein_coding
Protein_coding	2	SH2D6	Protein_coding
Protein_coding	3	GNLY	Protein_coding
Protein_coding	2	CD8A	Protein_coding
Protein_coding	2	CD8B	Protein_coding
Protein_coding	1	ASTL	Protein_coding
Protein_coding	2	DUSP2	Protein_coding
Protein_coding	1	ZAP70	Protein_coding
Protein_coding	2	PSD4	Protein_coding
Protein_coding	2	TUBA3D	Protein_coding
Protein_coding	2	CXCR4	Protein_coding
Protein_coding	1	ARHGAP15	Protein_coding
Protein_coding	2	LYPD6B	Protein_coding
Protein_coding	2	NEB	Protein_coding
Protein_coding	2	KCNJ3	Protein_coding
Protein_coding	1	ERMN	Protein_coding
Protein_coding	2	CYTIP	Protein_coding
Protein_coding	1	LY75	Protein_coding
Protein_coding	2	ABCB11	Protein_coding
Protein_coding	3	KLHL41	Protein_coding
Protein_coding	3	MYO3B	Protein_coding
Protein_coding	3	LINC01124	Protein_coding
Protein_coding	2	ITGA4	Protein_coding
Protein_coding	2	CERKL	Protein_coding
Protein_coding	3	FRZB	Protein_coding
Protein_coding	2	STK17B	Protein_coding
Protein_coding	2	CD28	Protein_coding
Protein_coding	2	CTLA4	Protein_coding
Protein_coding	2	ICOS	Protein_coding
Protein_coding	1	UNC80	Protein_coding
Protein_coding	2	MYL1	Protein_coding
Protein_coding	1	VWC2L	Protein_coding
Protein_coding	2	MREG	Protein_coding
Protein_coding	3	TMEM169	Protein_coding
Protein_coding	3	RUFY4	Protein_coding
Protein_coding	2	WNT10A	Protein_coding
Protein_coding	1	INHA	Protein_coding
Protein_coding	2	DOCK10	Protein_coding
Protein_coding	3	NYAP2	Protein_coding
Protein_coding	2	CCL20	Protein_coding
Protein_coding	1	GPR55	Protein_coding
Protein_coding	1	B3GNT7	Protein_coding
Protein_coding	1	AC017104-2	Protein_coding
Protein_coding	3	NPPC	Protein_coding
Protein_coding	3	RAMP1	Protein_coding
Protein_coding	3	CXXC11	Protein_coding
Protein_coding	3	CHL1	Protein_coding
Protein_coding	1	IL5RA	Protein_coding
Protein_coding	2	CIDEC	Protein_coding
Protein_coding	2	SLC6A11	Protein_coding
Protein_coding	1	NUP210	Protein_coding
Protein_coding	2	CCR4	Protein_coding
Protein_coding	2	XIRP1	Protein_coding
Protein_coding	3	CX3CR1	Protein_coding
Protein_coding	1	CCR8	Protein_coding
Protein_coding	3	KLHL40	Protein_coding
Protein_coding	2	XCR1	Protein_coding
Protein_coding	2	CCR3	Protein_coding
Protein_coding	2	CCR2	Protein_coding
Protein_coding	2	CCR5	Protein_coding
Protein_coding	1	PRSS45	Protein_coding
Protein_coding	2	ZMYND10	Protein_coding
Protein_coding	3	NT5DC2	Protein_coding
Protein_coding	1	CHDH	Protein_coding
Protein_coding	3	ADAMTS9	Protein_coding
Protein_coding	2	CADM2	Protein_coding
Protein_coding	2	CCDC54	Protein_coding
Protein_coding	2	TRAT1	Protein_coding
Protein_coding	2	CD96	Protein_coding
Protein_coding	3	C3orf52	Protein_coding
Protein_coding	2	BTLA	Protein_coding
Protein_coding	3	CD200R1	Protein_coding
Protein_coding	1	SIDT1	Protein_coding
Protein_coding	1	GRAMD1C	Protein_coding
Protein_coding	2	TIGIT	Protein_coding
Protein_coding	2	UPK1B	Protein_coding
Protein_coding	2	CD80	Protein_coding
Protein_coding	1	HCLS1	Protein_coding
Protein_coding	1	EAF2	Protein_coding
Protein_coding	1	ILDR1	Protein_coding
Protein_coding	1	CD86	Protein_coding
Protein_coding	1	PARP15	Protein_coding
Protein_coding	1	COL6A5	Protein_coding
Protein_coding	1	COL6A6	Protein_coding
Protein_coding	2	BFSP2	Protein_coding
Protein_coding	1	CP	Protein_coding
Protein_coding	2	GPR171	Protein_coding
Protein_coding	3	P2RY13	Protein_coding
Protein_coding	3	P2RY12	Protein_coding
Protein_coding	1	SUCNR1	Protein_coding
Protein_coding	1	PTX3	Protein_coding
Protein_coding	3	RARRES1	Protein_coding
Protein_coding	3	IQCJ-SCHIP1	Protein_coding
Protein_coding	2	LAMP3	Protein_coding
Protein_coding	1	MCF2L2	Protein_coding
Protein_coding	2	ABCC5	Protein_coding
Protein_coding	3	KNG1	Protein_coding
Protein_coding	2	LRRC15	Protein_coding
Protein_coding	1	FAM43A	Protein_coding
Protein_coding	1	ZDHHC19	Protein_coding
Protein_coding	1	NSG1	Protein_coding
Protein_coding	2	C4orf50	Protein_coding
Protein_coding	1	JAKMIP1	Protein_coding
Protein_coding	1	AC097381-1	Protein_coding
Protein_coding	2	CLNK	Protein_coding
Protein_coding	2	SEL1L3	Protein_coding
Protein_coding	1	ARAP2	Protein_coding
Protein_coding	1	DTHD1	Protein_coding
Protein_coding	2	TLR10	Protein_coding
Protein_coding	3	TLR6	Protein_coding
Protein_coding	1	TMEM156	Protein_coding
Protein_coding	2	RHOH	Protein_coding
Protein_coding	3	SHISA3	Protein_coding
Protein_coding	3	NIPAL1	Protein_coding
Protein_coding	1	HOPX	Protein_coding
Protein_coding	3	STAP1	Protein_coding
Protein_coding	2	IGJ	Protein_coding
Protein_coding	1	NPFFR2	Protein_coding
Protein_coding	1	RASSF6	Protein_coding
Protein_coding	3	CXCL9	Protein_coding
Protein_coding	3	CXCL10	Protein_coding
Protein_coding	3	CXCL11	Protein_coding
Protein_coding	3	CXCL13	Protein_coding
Protein_coding	3	PRKG2	Protein_coding
Protein_coding	1	PLAC8	Protein_coding
Protein_coding	1	CDS1	Protein_coding
Protein_coding	3	SPP1	Protein_coding
Protein_coding	1	BMPR1B	Protein_coding
Protein_coding	3	RP11-766F14-2	Protein_coding
Protein_coding	1	DAPP1	Protein_coding
Protein_coding	2	BANK1	Protein_coding
Protein_coding	1	ETNPPL	Protein_coding
Protein_coding	2	NDST3	Protein_coding
Protein_coding	1	TNIP3	Protein_coding
Protein_coding	2	IL2	Protein_coding
Protein_coding	2	UCP1	Protein_coding
Protein_coding	1	RP11-6L6-2	Protein_coding
Protein_coding	1	FAM160A1	Protein_coding
Protein_coding	2	SPOCK3	Protein_coding
Protein_coding	1	ANXA10	Protein_coding
Protein_coding	2	GPM6A	Protein_coding
Protein_coding	1	CTNND2	Protein_coding
Protein_coding	3	FAM105A	Protein_coding
Protein_coding	1	SPEF2	Protein_coding
Protein_coding	2	IL7R	Protein_coding
Protein_coding	2	UGT3A2	Protein_coding
Protein_coding	1	FYB	Protein_coding
Protein_coding	2	HCN1	Protein_coding
Protein_coding	1	EMB	Protein_coding
Protein_coding	1	PARP8	Protein_coding
Protein_coding	2	GZMK	Protein_coding
Protein_coding	3	GZMA	Protein_coding
Protein_coding	1	ANKRD55	Protein_coding
Protein_coding	3	GAPT	Protein_coding
Protein_coding	3	RAB3C	Protein_coding
Protein_coding	2	PDE4D	Protein_coding
Protein_coding	2	DEPDC1B	Protein_coding
Protein_coding	2	CD180	Protein_coding
Protein_coding	1	OCLN	Protein_coding
Protein_coding	1	IQGAP2	Protein_coding
Protein_coding	2	F2RL2	Protein_coding
Protein_coding	3	S100Z	Protein_coding
Protein_coding	1	PDE8B	Protein_coding
Protein_coding	2	FAM81B	Protein_coding
Protein_coding	3	ERAP2	Protein_coding
Protein_coding	2	CAMK4	Protein_coding
Protein_coding	2	KCNN2	Protein_coding
Protein_coding	2	FBN2	Protein_coding
Protein_coding	3	IL4	Protein_coding
Protein_coding	3	SOWAHA	Protein_coding
Protein_coding	3	TIFAB	Protein_coding
Protein_coding	2	SLC25A48	Protein_coding
Protein_coding	2	MZB1	Protein_coding
Protein_coding	3	GRXCR2	Protein_coding
Protein_coding	1	PPP2R2B	Protein_coding
Protein_coding	2	JAKMIP2	Protein_coding
Protein_coding	3	SPINK1	Protein_coding
Protein_coding	1	SCGB3A2	Protein_coding
Protein_coding	1	SH3TC2	Protein_coding
Protein_coding	3	CSF1R	Protein_coding
Protein_coding	3	CD74	Protein_coding
Protein_coding	1	SLC36A2	Protein_coding
Protein_coding	2	ITK	Protein_coding
Protein_coding	1	IL12B	Protein_coding
Protein_coding	2	ATP10B	Protein_coding
Protein_coding	1	FBLL1	Protein_coding
Protein_coding	1	DOCK2	Protein_coding
Protein_coding	1	FAM196B	Protein_coding
Protein_coding	2	LCP2	Protein_coding
Protein_coding	1	NSG2	Protein_coding
Protein_coding	2	FAM153B	Protein_coding
Protein_coding	1	FAM153A	Protein_coding
Protein_coding	1	FAM153C	Protein_coding
Protein_coding	1	CBY3	Protein_coding
Protein_coding	3	LY86	Protein_coding
Protein_coding	1	C6orf52	Protein_coding
Protein_coding	1	SCGN	Protein_coding
Protein_coding	2	HIST1H3F	Protein_coding
Protein_coding	2	HIST1H2BH	Protein_coding
Protein_coding	2	BTN3A1	Protein_coding
Protein_coding	1	HIST1H2AJ	Protein_coding
Protein_coding	1	HIST1H3I	Protein_coding
Protein_coding	1	UBD	Protein_coding
Protein_coding	2	OR2H2	Protein_coding
Protein_coding	3	MOG	Protein_coding
Protein_coding	2	LTA	Protein_coding
Protein_coding	2	LTB	Protein_coding
Protein_coding	1	LST1	Protein_coding
Protein_coding	2	NCR3	Protein_coding
Protein_coding	3	AIF1	Protein_coding
Protein_coding	3	C2	Protein_coding
Protein_coding	1	GPSM3	Protein_coding
Protein_coding	1	HLA-DRA	Protein_coding
Protein_coding	2	HLA-DRB5	Protein_coding
Protein_coding	2	HLA-DRB1	Protein_coding
Protein_coding	3	HLA-DQA1	Protein_coding
Protein_coding	1	HLA-DOB	Protein_coding
Protein_coding	3	HLA-DMB	Protein_coding
Protein_coding	3	HLA-DOA	Protein_coding
Protein_coding	2	HLA-DPA1	Protein_coding
Protein_coding	2	HLA-DPB1	Protein_coding
Protein_coding	2	GRM4	Protein_coding
Protein_coding	1	DEF6	Protein_coding
Protein_coding	3	FGD2	Protein_coding
Protein_coding	2	PIM1	Protein_coding
Protein_coding	2	DNAH8	Protein_coding
Protein_coding	3	TREM2	Protein_coding
Protein_coding	1	GNMT	Protein_coding
Protein_coding	3	TMEM151B	Protein_coding
Protein_coding	1	PLA2G7	Protein_coding
Protein_coding	1	GPR111	Protein_coding
Protein_coding	1	GPR115	Protein_coding
Protein_coding	3	RHAG	Protein_coding
Protein_coding	3	FAM83B	Protein_coding
Protein_coding	2	KHDRBS2	Protein_coding
Protein_coding	1	RIMS1	Protein_coding
Protein_coding	2	KCNQ5	Protein_coding
Protein_coding	1	MEI4	Protein_coding
Protein_coding	3	CNR1	Protein_coding
Protein_coding	1	GRIK2	Protein_coding
Protein_coding	1	AIM1	Protein_coding
Protein_coding	3	FAM26F	Protein_coding
Protein_coding	2	PKIB	Protein_coding
Protein_coding	1	CLVS2	Protein_coding
Protein_coding	2	NKAIN2	Protein_coding
Protein_coding	1	CENPW	Protein_coding
Protein_coding	1	KIAA0408	Protein_coding
Protein_coding	2	THEMIS	Protein_coding
Protein_coding	1	TMEM244	Protein_coding
Protein_coding	2	SAMD3	Protein_coding
Protein_coding	3	TMEM200A	Protein_coding
Protein_coding	2	ENPP3	Protein_coding
Protein_coding	2	VNN1	Protein_coding
Protein_coding	1	TNFAIP3	Protein_coding
Protein_coding	3	ADGB	Protein_coding
Protein_coding	1	ZC3H12D	Protein_coding
Protein_coding	2	CCDC170	Protein_coding
Protein_coding	2	IPCEF1	Protein_coding
Protein_coding	2	TAGAP	Protein_coding
Protein_coding	3	FNDC1	Protein_coding
Protein_coding	3	PNLDC1	Protein_coding
Protein_coding	1	RNASET2	Protein_coding
Protein_coding	3	C6orf123	Protein_coding
Protein_coding	2	CARD11	Protein_coding
Protein_coding	2	SLC29A4	Protein_coding
Protein_coding	3	AGR2	Protein_coding
Protein_coding	3	MACC1	Protein_coding
Protein_coding	3	SNX10	Protein_coding
Protein_coding	3	ANLN	Protein_coding
Protein_coding	1	AOAH	Protein_coding
Protein_coding	1	GPR141	Protein_coding
Protein_coding	2	NME8	Protein_coding
Protein_coding	2	SFRP4	Protein_coding
Protein_coding	2	INHBA	Protein_coding
Protein_coding	3	MYO1G	Protein_coding
Protein_coding	3	WBSCR27	Protein_coding
Protein_coding	3	NCF1	Protein_coding
Protein_coding	1	CCL24	Protein_coding
Protein_coding	2	SRRM3	Protein_coding
Protein_coding	2	UPK3B	Protein_coding
Protein_coding	1	FGL2	Protein_coding
Protein_coding	2	CALCR	Protein_coding
Protein_coding	3	NPTX2	Protein_coding
Protein_coding	3	TMEM130	Protein_coding
Protein_coding	3	PILRA	Protein_coding
Protein_coding	2	PIK3CG	Protein_coding
Protein_coding	1	LAMB4	Protein_coding
Protein_coding	1	LRRC4	Protein_coding
Protein_coding	2	AKR1B10	Protein_coding
Protein_coding	2	AKR1D1	Protein_coding
Protein_coding	1	PRSS1	Protein_coding
Protein_coding	1	FAM115C	Protein_coding
Protein_coding	1	CTAGE6	Protein_coding
Protein_coding	2	CNTNAP2	Protein_coding
Protein_coding	1	KRBA1	Protein_coding
Protein_coding	1	AC005481-5	Protein_coding
Protein_coding	1	CSF2RA	Protein_coding
Protein_coding	2	XG	Protein_coding
Protein_coding	3	MXRA5	Protein_coding
Protein_coding	3	TLR7	Protein_coding
Protein_coding	3	TLR8	Protein_coding
Protein_coding	1	PCYT1B	Protein_coding
Protein_coding	1	CXorf21	Protein_coding
Protein_coding	2	MID1IP1	Protein_coding
Protein_coding	3	GPR34	Protein_coding
Protein_coding	2	SYN1	Protein_coding
Protein_coding	3	WAS	Protein_coding
Protein_coding	1	PIM2	Protein_coding
Protein_coding	3	TEX11	Protein_coding
Protein_coding	1	CXorf65	Protein_coding
Protein_coding	2	IL2RG	Protein_coding
Protein_coding	2	CXCR3	Protein_coding
Protein_coding	1	ZCCHC5	Protein_coding
Protein_coding	2	P2RY10	Protein_coding
Protein_coding	2	GPR174	Protein_coding
Protein_coding	3	FAM133A	Protein_coding
Protein_coding	2	TNMD	Protein_coding
Protein_coding	2	TMEM35	Protein_coding
Protein_coding	3	BTK	Protein_coding
Protein_coding	2	NRK	Protein_coding
Protein_coding	2	FRMPD3	Protein_coding
Protein_coding	1	TSC22D3	Protein_coding
Protein_coding	3	VSIG1	Protein_coding
Protein_coding	2	CHRDL1	Protein_coding
Protein_coding	1	CAPN6	Protein_coding
Protein_coding	3	DCX	Protein_coding
Protein_coding	1	SOWAHD	Protein_coding
Protein_coding	2	ATP1B4	Protein_coding
Protein_coding	2	SH2D1A	Protein_coding
Protein_coding	3	DCAF12L2	Protein_coding
Protein_coding	1	SASH3	Protein_coding
Protein_coding	2	FAM122C	Protein_coding
Protein_coding	2	CD40LG	Protein_coding
Protein_coding	2	SLITRK4	Protein_coding
Protein_coding	2	FATE1	Protein_coding
Protein_coding	2	RAB39B	Protein_coding
Protein_coding	1	IL9R	Protein_coding
Protein_coding	2	DLGAP2	Protein_coding
Protein_coding	1	BLK	Protein_coding
Protein_coding	3	GFRA2	Protein_coding
Protein_coding	1	DOK2	Protein_coding
Protein_coding	3	LGI3	Protein_coding
Protein_coding	1	ADAM28	Protein_coding
Protein_coding	3	ADAMDEC1	Protein_coding
Protein_coding	1	CDCA2	Protein_coding
Protein_coding	2	CHRNA2	Protein_coding
Protein_coding	2	NUGGC	Protein_coding
Protein_coding	2	PNOC	Protein_coding
Protein_coding	3	MBOAT4	Protein_coding
Protein_coding	2	RNF122	Protein_coding
Protein_coding	2	PENK	Protein_coding
Protein_coding	3	TOX	Protein_coding
Protein_coding	1	DNAJC5B	Protein_coding
Protein_coding	2	C8orf34	Protein_coding
Protein_coding	1	SLCO5A1	Protein_coding
Protein_coding	1	JPH1	Protein_coding
Protein_coding	3	PI15	Protein_coding
Protein_coding	2	CRISPLD1	Protein_coding
Protein_coding	2	FBXO43	Protein_coding
Protein_coding	3	ABRA	Protein_coding
Protein_coding	2	ANGPT1	Protein_coding
Protein_coding	1	TNFRSF11B	Protein_coding
Protein_coding	3	COLEC10	Protein_coding
Protein_coding	1	FER1L6	Protein_coding
Protein_coding	1	SLA	Protein_coding
Protein_coding	2	COL22A1	Protein_coding
Protein_coding	3	PSCA	Protein_coding
Protein_coding	1	GML	Protein_coding
Protein_coding	1	CYP11B1	Protein_coding
Protein_coding	1	DOCK8	Protein_coding
Protein_coding	2	RLN2	Protein_coding
Protein_coding	2	GLDC	Protein_coding
Protein_coding	2	SLC24A2	Protein_coding
Protein_coding	1	CDKN2A	Protein_coding
Protein_coding	1	CCL19	Protein_coding
Protein_coding	3	KIAA1045	Protein_coding
Protein_coding	1	CD72	Protein_coding
Protein_coding	1	SIT1	Protein_coding
Protein_coding	2	CNTNAP3	Protein_coding
Protein_coding	3	FAM27E2	Protein_coding
Protein_coding	1	DAPK1	Protein_coding
Protein_coding	3	SYK	Protein_coding
Protein_coding	1	FGD3	Protein_coding
Protein_coding	2	SUSD3	Protein_coding
Protein_coding	3	FBP1	Protein_coding
Protein_coding	1	TRIM14	Protein_coding
Protein_coding	1	CORO2A	Protein_coding
Protein_coding	3	MUSK	Protein_coding
Protein_coding	3	SLC31A2	Protein_coding
Protein_coding	1	ORM2	Protein_coding
Protein_coding	2	TNFSF8	Protein_coding
Protein_coding	2	TRAF1	Protein_coding
Protein_coding	1	OR1Q1	Protein_coding
Protein_coding	1	CRB2	Protein_coding
Protein_coding	1	PTRH1	Protein_coding
Protein_coding	2	FIBCD1	Protein_coding
Protein_coding	3	LAMC3	Protein_coding
Protein_coding	3	FCN1	Protein_coding
Protein_coding	2	CARD9	Protein_coding
Protein_coding	2	LCN8	Protein_coding
Protein_coding	3	C8G	Protein_coding
Protein_coding	3	C9orf139	Protein_coding
Protein_coding	2	PRKCQ	Protein_coding
Protein_coding	1	MRC1L1	Protein_coding
Protein_coding	2	ENKUR	Protein_coding
Protein_coding	1	APBB1IP	Protein_coding
Protein_coding	3	NAMPTL	Protein_coding
Protein_coding	1	NPY4R	Protein_coding
Protein_coding	3	ANXA8L1	Protein_coding
Protein_coding	3	FRMPD2	Protein_coding
Protein_coding	2	WDFY4	Protein_coding
Protein_coding	2	LRRC18	Protein_coding
Protein_coding	2	SLC16A9	Protein_coding
Protein_coding	3	RTKN2	Protein_coding
Protein_coding	2	HKDC1	Protein_coding
Protein_coding	1	PRF1	Protein_coding
Protein_coding	3	PLA2G12B	Protein_coding
Protein_coding	2	KLLN	Protein_coding
Protein_coding	1	LIPM	Protein_coding
Protein_coding	3	ANKRD22	Protein_coding
Protein_coding	3	CEP55	Protein_coding
Protein_coding	3	FFAR4	Protein_coding
Protein_coding	2	RBP4	Protein_coding
Protein_coding	3	BLNK	Protein_coding
Protein_coding	2	SFRP5	Protein_coding
Protein_coding	2	SCD	Protein_coding
Protein_coding	2	KCNIP2	Protein_coding
Protein_coding	1	RP11-451M19-3	Protein_coding
Protein_coding	2	HABP2	Protein_coding
Protein_coding	1	RGS10	Protein_coding
Protein_coding	2	PPAPDC1A	Protein_coding
Protein_coding	2	FAM24B	Protein_coding
Protein_coding	1	GPR26	Protein_coding
Protein_coding	2	CPXM2	Protein_coding
Protein_coding	2	RP11-12J10-3	Protein_coding
Protein_coding	1	AL355531-2	Protein_coding
Protein_coding	2	TCERG1L	Protein_coding
Protein_coding	1	ADAM8	Protein_coding
Protein_coding	2	NLRP6	Protein_coding
Protein_coding	2	ANO9	Protein_coding
Protein_coding	1	C11orf35	Protein_coding
Protein_coding	1	MUC6	Protein_coding
Protein_coding	1	NLRP14	Protein_coding
Protein_coding	2	LMO1	Protein_coding
Protein_coding	2	LDHA	Protein_coding
Protein_coding	2	LUZP2	Protein_coding
Protein_coding	1	FIBIN	Protein_coding
Protein_coding	1	BBOX1	Protein_coding
Protein_coding	1	C11orf96	Protein_coding
Protein_coding	3	SYT13	Protein_coding
Protein_coding	1	RAPSN	Protein_coding
Protein_coding	3	AGBL2	Protein_coding
Protein_coding	1	SMTNL1	Protein_coding
Protein_coding	3	MPEG1	Protein_coding
Protein_coding	3	MS4A6A	Protein_coding
Protein_coding	3	MS4A4E	Protein_coding
Protein_coding	2	MS4A1	Protein_coding
Protein_coding	2	CD6	Protein_coding
Protein_coding	2	CD5	Protein_coding
Protein_coding	1	SCGB1D2	Protein_coding
Protein_coding	3	RARRES3	Protein_coding
Protein_coding	1	CCDC88B	Protein_coding
Protein_coding	1	AP003774-4	Protein_coding
Protein_coding	2	AP003068-23	Protein_coding
Protein_coding	1	CTSW	Protein_coding
Protein_coding	1	RHOD	Protein_coding
Protein_coding	1	CLCF1	Protein_coding
Protein_coding	2	TBC1D10C	Protein_coding
Protein_coding	1	PTPRCAP	Protein_coding
Protein_coding	2	MYEOV	Protein_coding
Protein_coding	3	FOLR2	Protein_coding
Protein_coding	2	P2RY2	Protein_coding
Protein_coding	3	CHRDL2	Protein_coding
Protein_coding	3	B3GNT6	Protein_coding
Protein_coding	3	THRSP	Protein_coding
Protein_coding	3	CCDC89	Protein_coding
Protein_coding	2	FAT3	Protein_coding
Protein_coding	3	FOLR4	Protein_coding
Protein_coding	1	GPR83	Protein_coding
Protein_coding	2	ANGPTL5	Protein_coding
Protein_coding	3	RAB39A	Protein_coding
Protein_coding	2	COLCA1	Protein_coding
Protein_coding	1	TMPRSS13	Protein_coding
Protein_coding	1	IL10RA	Protein_coding
Protein_coding	1	SCN2B	Protein_coding
Protein_coding	1	AMICA1	Protein_coding
Protein_coding	2	CD3E	Protein_coding
Protein_coding	2	CD3D	Protein_coding
Protein_coding	2	CD3G	Protein_coding
Protein_coding	2	THY1	Protein_coding
Protein_coding	2	CRTAM	Protein_coding
Protein_coding	3	GRAMD1B	Protein_coding
Protein_coding	1	KCNJ5	Protein_coding
Protein_coding	3	ADAMTS8	Protein_coding
Protein_coding	2	GLB1L3	Protein_coding
Protein_coding	2	B3GAT1	Protein_coding
Protein_coding	3	AC005841-1	Protein_coding
Protein_coding	2	CD27	Protein_coding
Protein_coding	3	LAG3	Protein_coding
Protein_coding	3	CD4	Protein_coding
Protein_coding	1	PTPN6	Protein_coding
Protein_coding	1	RBP5	Protein_coding
Protein_coding	3	CLEC6A	Protein_coding
Protein_coding	1	CLEC4D	Protein_coding
Protein_coding	3	CLEC4E	Protein_coding
Protein_coding	3	AICDA	Protein_coding
Protein_coding	2	KLRG1	Protein_coding
Protein_coding	3	KLRB1	Protein_coding
Protein_coding	2	CD69	Protein_coding
Protein_coding	3	CLEC12A	Protein_coding
Protein_coding	3	CLEC1B	Protein_coding
Protein_coding	1	KLRD1	Protein_coding
Protein_coding	2	KLRC4-KLRK1	Protein_coding
Protein_coding	2	KLRK1	Protein_coding
Protein_coding	1	KLRC4	Protein_coding
Protein_coding	3	KLRC3	Protein_coding
Protein_coding	1	KLRC2	Protein_coding
Protein_coding	3	KLRC1	Protein_coding
Protein_coding	2	STYK1	Protein_coding
Protein_coding	2	GPR19	Protein_coding
Protein_coding	1	GPRC5A	Protein_coding
Protein_coding	1	ERP27	Protein_coding
Protein_coding	3	PIK3C2G	Protein_coding
Protein_coding	2	LRMP	Protein_coding
Protein_coding	2	MUC19	Protein_coding
Protein_coding	2	NELL2	Protein_coding
Protein_coding	2	PCED1B	Protein_coding
Protein_coding	1	H1FNT	Protein_coding
Protein_coding	1	WNT10B	Protein_coding
Protein_coding	1	WNT1	Protein_coding
Protein_coding	1	AQP5	Protein_coding
Protein_coding	3	GPD1	Protein_coding
Protein_coding	1	BIN2	Protein_coding
Protein_coding	2	SLC4A8	Protein_coding
Protein_coding	2	KRT86	Protein_coding
Protein_coding	2	KRT85	Protein_coding
Protein_coding	2	SOAT2	Protein_coding
Protein_coding	1	ITGB7	Protein_coding
Protein_coding	1	NCKAP1L	Protein_coding
Protein_coding	2	TESPA1	Protein_coding
Protein_coding	1	METTL7B	Protein_coding
Protein_coding	1	RP11-644F5-10	Protein_coding
Protein_coding	2	MYO1A	Protein_coding
Protein_coding	2	ARHGAP9	Protein_coding
Protein_coding	1	RP11-366L20-2	Protein_coding
Protein_coding	2	IFNG	Protein_coding
Protein_coding	2	IL26	Protein_coding
Protein_coding	1	IL22	Protein_coding
Protein_coding	1	LYZ	Protein_coding
Protein_coding	1	TRHDE	Protein_coding
Protein_coding	1	KCNC2	Protein_coding
Protein_coding	2	OTOGL	Protein_coding
Protein_coding	2	KERA	Protein_coding
Protein_coding	3	LUM	Protein_coding
Protein_coding	1	C12orf55	Protein_coding
Protein_coding	2	PAH	Protein_coding
Protein_coding	2	C12orf42	Protein_coding
Protein_coding	2	STAB2	Protein_coding
Protein_coding	1	SELPLG	Protein_coding
Protein_coding	2	FAM222A	Protein_coding
Protein_coding	1	ATP2A2	Protein_coding
Protein_coding	2	CCDC64	Protein_coding
Protein_coding	2	TPTE2	Protein_coding
Protein_coding	2	SKA3	Protein_coding
Protein_coding	3	TNFRSF19	Protein_coding
Protein_coding	2	SHISA2	Protein_coding
Protein_coding	3	FLT3	Protein_coding
Protein_coding	2	MEDAG	Protein_coding
Protein_coding	1	SPERT	Protein_coding
Protein_coding	1	LCP1	Protein_coding
Protein_coding	3	LRRC63	Protein_coding
Protein_coding	3	NEK5	Protein_coding
Protein_coding	3	LECT1	Protein_coding
Protein_coding	3	PCDH20	Protein_coding
Protein_coding	1	IRG1	Protein_coding
Protein_coding	1	HS6ST3	Protein_coding
Protein_coding	3	OXGR1	Protein_coding
Protein_coding	2	CCDC168	Protein_coding
Protein_coding	1	RNASE6	Protein_coding
Protein_coding	1	CMTM5	Protein_coding
Protein_coding	2	MYH6	Protein_coding
Protein_coding	1	GZMH	Protein_coding
Protein_coding	3	GZMB	Protein_coding
Protein_coding	2	PTGDR	Protein_coding
Protein_coding	3	PTGER2	Protein_coding
Protein_coding	2	RTN1	Protein_coding
Protein_coding	2	RAB15	Protein_coding
Protein_coding	1	PAPLN	Protein_coding
Protein_coding	3	SYNDIG1L	Protein_coding
Protein_coding	2	GPR65	Protein_coding
Protein_coding	1	CTD-2547L24-3	Protein_coding
Protein_coding	2	CCDC88C	Protein_coding
Protein_coding	2	RP11-131H24-4	Protein_coding
Protein_coding	3	SERPINA1	Protein_coding
Protein_coding	3	RP11-986E7-7	Protein_coding
Protein_coding	1	RP11-204N11-1	Protein_coding
Protein_coding	2	DEGS2	Protein_coding
Protein_coding	2	RP11-796G6-2	Protein_coding
Protein_coding	2	EXOC3L4	Protein_coding
Protein_coding	2	TDRD9	Protein_coding
Protein_coding	3	PLD4	Protein_coding
Protein_coding	1	GPR132	Protein_coding
Protein_coding	2	KIAA0125	Protein_coding
Protein_coding	1	MKRN3	Protein_coding
Protein_coding	2	APBA2	Protein_coding
Protein_coding	2	FAM189A1	Protein_coding
Protein_coding	3	CHRNA7	Protein_coding
Protein_coding	2	GREM1	Protein_coding
Protein_coding	3	FMN1	Protein_coding
Protein_coding	1	C15orf41	Protein_coding
Protein_coding	1	C15orf53	Protein_coding
Protein_coding	3	THBS1	Protein_coding
Protein_coding	2	PATL2	Protein_coding
Protein_coding	3	SLC28A2	Protein_coding
Protein_coding	1	SLC27A2	Protein_coding
Protein_coding	1	MYZAP	Protein_coding
Protein_coding	1	LIPC	Protein_coding
Protein_coding	2	GCNT3	Protein_coding
Protein_coding	3	RBPMS2	Protein_coding
Protein_coding	3	CILP	Protein_coding
Protein_coding	2	ISLR	Protein_coding
Protein_coding	2	LMAN1L	Protein_coding
Protein_coding	1	PSTPIP1	Protein_coding
Protein_coding	1	LINGO1	Protein_coding
Protein_coding	3	SH2D7	Protein_coding
Protein_coding	2	CIB2	Protein_coding
Protein_coding	2	RASGRF1	Protein_coding
Protein_coding	2	IL16	Protein_coding
Protein_coding	2	STARD5	Protein_coding
Protein_coding	2	TMC3	Protein_coding
Protein_coding	1	WDR93	Protein_coding
Protein_coding	2	CERS3	Protein_coding
Protein_coding	2	NHLRC4	Protein_coding
Protein_coding	1	FBXL16	Protein_coding
Protein_coding	3	MSLN	Protein_coding
Protein_coding	2	TPSAB1	Protein_coding
Protein_coding	1	CASKIN1	Protein_coding
Protein_coding	3	ZG16B	Protein_coding
Protein_coding	1	MMP25	Protein_coding
Protein_coding	2	C16orf89	Protein_coding
Protein_coding	1	SOCS1	Protein_coding
Protein_coding	2	TNFRSF17	Protein_coding
Protein_coding	1	ACSM1	Protein_coding
Protein_coding	2	HS3ST2	Protein_coding
Protein_coding	2	SCNN1B	Protein_coding
Protein_coding	3	ERN2	Protein_coding
Protein_coding	1	PRKCB	Protein_coding
Protein_coding	2	IL21R	Protein_coding
Protein_coding	1	CD19	Protein_coding
Protein_coding	2	SPN	Protein_coding
Protein_coding	2	C16orf54	Protein_coding
Protein_coding	2	CORO1A	Protein_coding
Protein_coding	1	SEPT1	Protein_coding
Protein_coding	2	ITGAL	Protein_coding
Protein_coding	3	PYCARD	Protein_coding
Protein_coding	2	ITGAX	Protein_coding
Protein_coding	2	ITGAD	Protein_coding
Protein_coding	1	ADCY7	Protein_coding
Protein_coding	1	SNX20	Protein_coding
Protein_coding	2	MT3	Protein_coding
Protein_coding	3	MT1G	Protein_coding
Protein_coding	3	MT1H	Protein_coding
Protein_coding	2	SLC12A3	Protein_coding
Protein_coding	2	CCL22	Protein_coding
Protein_coding	2	CCL17	Protein_coding
Protein_coding	1	GPR114	Protein_coding
Protein_coding	2	CDH16	Protein_coding
Protein_coding	2	RRAD	Protein_coding
Protein_coding	2	HSD11B2	Protein_coding
Protein_coding	2	RLTPR	Protein_coding
Protein_coding	1	DPEP2	Protein_coding
Protein_coding	2	SMPD3	Protein_coding
Protein_coding	3	CDH1	Protein_coding
Protein_coding	3	FA2H	Protein_coding
Protein_coding	3	BCMO1	Protein_coding
Protein_coding	3	NECAB2	Protein_coding
Protein_coding	2	SLC38A8	Protein_coding
Protein_coding	1	COTL1	Protein_coding
Protein_coding	2	FAM92B	Protein_coding
Protein_coding	1	CPNE7	Protein_coding
Protein_coding	2	DPEP1	Protein_coding
Protein_coding	2	RTN4RL1	Protein_coding
Protein_coding	1	RAP1GAP2	Protein_coding
Protein_coding	2	TRPV3	Protein_coding
Protein_coding	1	GSG2	Protein_coding
Protein_coding	2	SPNS3	Protein_coding
Protein_coding	2	SMTNL2	Protein_coding
Protein_coding	3	ZMYND15	Protein_coding
Protein_coding	1	ENO3	Protein_coding
Protein_coding	1	SCIMP	Protein_coding
Protein_coding	3	FAM64A	Protein_coding
Protein_coding	3	CLEC10A	Protein_coding
Protein_coding	3	ASGR2	Protein_coding
Protein_coding	2	ACAP1	Protein_coding
Protein_coding	2	KCNAB3	Protein_coding
Protein_coding	3	GUCY2D	Protein_coding
Protein_coding	3	ALOX15B	Protein_coding
Protein_coding	2	RNF222	Protein_coding
Protein_coding	2	MFSD6L	Protein_coding
Protein_coding	2	PIK3R6	Protein_coding
Protein_coding	3	PIK3R5	Protein_coding
Protein_coding	3	NTN1	Protein_coding
Protein_coding	3	RCVRN	Protein_coding
Protein_coding	2	PIRT	Protein_coding
Protein_coding	1	DNAH9	Protein_coding
Protein_coding	1	TNFRSF13B	Protein_coding
Protein_coding	2	FAM106A	Protein_coding
Protein_coding	1	FAM83G	Protein_coding
Protein_coding	1	EVI2B	Protein_coding
Protein_coding	2	RHBDL3	Protein_coding
Protein_coding	3	CCL2	Protein_coding
Protein_coding	3	CCL13	Protein_coding
Protein_coding	1	TMEM132E	Protein_coding
Protein_coding	1	SLFN12L	Protein_coding
Protein_coding	2	SLFN14	Protein_coding
Protein_coding	2	GAS2L2	Protein_coding
Protein_coding	1	C17orf66	Protein_coding
Protein_coding	2	CCL5	Protein_coding
Protein_coding	2	RDM1	Protein_coding
Protein_coding	3	CCL23	Protein_coding
Protein_coding	2	CCL4	Protein_coding
Protein_coding	2	CCL4L1	Protein_coding
Protein_coding	1	CCL3L1	Protein_coding
Protein_coding	1	STAC2	Protein_coding
Protein_coding	1	GSDMA	Protein_coding
Protein_coding	2	TNS4	Protein_coding
Protein_coding	3	KRT19	Protein_coding
Protein_coding	2	MYL4	Protein_coding
Protein_coding	1	ITGB3	Protein_coding
Protein_coding	2	SKAP1	Protein_coding
Protein_coding	1	TMEM92	Protein_coding
Protein_coding	2	MYCBPAP	Protein_coding
Protein_coding	3	EPX	Protein_coding
Protein_coding	3	MPO	Protein_coding
Protein_coding	2	BRIP1	Protein_coding
Protein_coding	1	LIMD2	Protein_coding
Protein_coding	1	RGS9	Protein_coding
Protein_coding	1	SLC16A6	Protein_coding
Protein_coding	1	SSTR2	Protein_coding
Protein_coding	3	GPR142	Protein_coding
Protein_coding	2	RAB37	Protein_coding
Protein_coding	3	CD300LF	Protein_coding
Protein_coding	2	CDK3	Protein_coding
Protein_coding	1	AANAT	Protein_coding
Protein_coding	2	MGAT5B	Protein_coding
Protein_coding	1	TMC8	Protein_coding
Protein_coding	2	SOCS3	Protein_coding
Protein_coding	3	C1QTNF1	Protein_coding
Protein_coding	2	ENPP7	Protein_coding
Protein_coding	3	PDE6G	Protein_coding
Protein_coding	1	CD7	Protein_coding
Protein_coding	1	UTS2R	Protein_coding
Protein_coding	2	NDC80	Protein_coding
Protein_coding	2	DLGAP1	Protein_coding
Protein_coding	3	DSC3	Protein_coding
Protein_coding	2	KLHL14	Protein_coding
Protein_coding	2	CCDC178	Protein_coding
Protein_coding	3	PSTPIP2	Protein_coding
Protein_coding	2	TCEB3C	Protein_coding
Protein_coding	1	DCC	Protein_coding
Protein_coding	3	RAB27B	Protein_coding
Protein_coding	1	CCBE1	Protein_coding
Protein_coding	2	CD226	Protein_coding
Protein_coding	2	LINC00908	Protein_coding
Protein_coding	1	SIRPD	Protein_coding
Protein_coding	1	SIRPG	Protein_coding
Protein_coding	3	TMC2	Protein_coding
Protein_coding	1	CHGB	Protein_coding
Protein_coding	2	FERMT1	Protein_coding
Protein_coding	2	LAMP5	Protein_coding
Protein_coding	1	CST7	Protein_coding
Protein_coding	1	EFCAB8	Protein_coding
Protein_coding	1	SLA2	Protein_coding
Protein_coding	2	KCNK15	Protein_coding
Protein_coding	1	WFDC2	Protein_coding
Protein_coding	2	MMP9	Protein_coding
Protein_coding	2	CDH22	Protein_coding
Protein_coding	2	BCAS1	Protein_coding
Protein_coding	2	CASS4	Protein_coding
Protein_coding	1	BMP7	Protein_coding
Protein_coding	2	ZBP1	Protein_coding
Protein_coding	1	PHACTR3	Protein_coding
Protein_coding	1	SRMS	Protein_coding
Protein_coding	2	GZMM	Protein_coding
Protein_coding	1	HMHA1	Protein_coding
Protein_coding	2	C19orf26	Protein_coding
Protein_coding	2	JSRP1	Protein_coding
Protein_coding	3	C19orf35	Protein_coding
Protein_coding	1	LINGO3	Protein_coding
Protein_coding	1	S1PR4	Protein_coding
Protein_coding	1	MATK	Protein_coding
Protein_coding	3	ANKRD24	Protein_coding
Protein_coding	3	EBI3	Protein_coding
Protein_coding	2	ARRDC5	Protein_coding
Protein_coding	1	NRTN	Protein_coding
Protein_coding	2	CRB3	Protein_coding
Protein_coding	1	DENND1C	Protein_coding
Protein_coding	1	TNFSF14	Protein_coding
Protein_coding	1	VAV1	Protein_coding
Protein_coding	1	CTB-133G6-1	Protein_coding
Protein_coding	1	STXBP2	Protein_coding
Protein_coding	3	PRAM1	Protein_coding
Protein_coding	3	MYO1F	Protein_coding
Protein_coding	1	MUC16	Protein_coding
Protein_coding	3	ZNF812	Protein_coding
Protein_coding	3	C19orf38	Protein_coding
Protein_coding	3	ELAVL3	Protein_coding
Protein_coding	2	CNN1	Protein_coding
Protein_coding	3	ACP5	Protein_coding
Protein_coding	1	ZNF788	Protein_coding
Protein_coding	2	CLEC17A	Protein_coding
Protein_coding	2	EMR3	Protein_coding
Protein_coding	2	RASAL3	Protein_coding
Protein_coding	3	CYP4F22	Protein_coding
Protein_coding	2	HSH2D	Protein_coding
Protein_coding	1	FCHO1	Protein_coding
Protein_coding	2	INSL3	Protein_coding
Protein_coding	1	JAK3	Protein_coding
Protein_coding	3	IL12RB1	Protein_coding
Protein_coding	3	LRRC25	Protein_coding
Protein_coding	1	LPAR2	Protein_coding
Protein_coding	1	FXYD7	Protein_coding
Protein_coding	2	HAMP	Protein_coding
Protein_coding	2	HCST	Protein_coding
Protein_coding	1	MAP4K1	Protein_coding
Protein_coding	3	NCCRP1	Protein_coding
Protein_coding	1	LRFN1	Protein_coding
Protein_coding	2	CEACAM21	Protein_coding
Protein_coding	3	CEACAM4	Protein_coding
Protein_coding	2	CD79A	Protein_coding
Protein_coding	2	CEACAM8	Protein_coding
Protein_coding	3	GPR4	Protein_coding
Protein_coding	2	SULT2B1	Protein_coding
Protein_coding	2	NTN5	Protein_coding
Protein_coding	2	DHDH	Protein_coding
Protein_coding	1	KCNA7	Protein_coding
Protein_coding	1	CD37	Protein_coding
Protein_coding	3	IL4I1	Protein_coding
Protein_coding	3	KLK10	Protein_coding
Protein_coding	1	NKG7	Protein_coding
Protein_coding	3	SIGLEC10	Protein_coding
Protein_coding	3	SIGLEC12	Protein_coding
Protein_coding	2	SIGLEC6	Protein_coding
Protein_coding	1	SIGLEC5	Protein_coding
Protein_coding	3	LAIR1	Protein_coding
Protein_coding	3	KIR3DX1	Protein_coding
Protein_coding	3	LILRA2	Protein_coding
Protein_coding	3	LILRB1	Protein_coding
Protein_coding	3	LILRA1	Protein_coding
Protein_coding	3	LILRB4	Protein_coding
Protein_coding	2	KIR2DL3	Protein_coding
Protein_coding	3	NCR1	Protein_coding
Protein_coding	2	NLRP7	Protein_coding
Protein_coding	3	NLRP2	Protein_coding
Protein_coding	3	PTPRH	Protein_coding
Protein_coding	3	TMEM150B	Protein_coding
Protein_coding	3	SBK2	Protein_coding
Protein_coding	3	NLRP9	Protein_coding
Protein_coding	2	NLRP11	Protein_coding
Protein_coding	3	AC006946-15	Protein_coding
Protein_coding	2	AC008132-13	Protein_coding
Protein_coding	2	RIMBP3B	Protein_coding
Protein_coding	2	IGLL5	Protein_coding
Protein_coding	2	IGLL1	Protein_coding
Protein_coding	2	DERL3	Protein_coding
Protein_coding	2	SEZ6L	Protein_coding
Protein_coding	2	PIK3IP1	Protein_coding
Protein_coding	3	RFPL2	Protein_coding
Protein_coding	2	IL2RB	Protein_coding
Protein_coding	2	C1QTNF6	Protein_coding
Protein_coding	2	RAC2	Protein_coding
Protein_coding	1	APOBEC3D	Protein_coding
Protein_coding	2	APOBEC3G	Protein_coding
Protein_coding	2	APOBEC3H	Protein_coding
Protein_coding	1	CACNA1I	Protein_coding
Protein_coding	1	GRAP2	Protein_coding
Protein_coding	2	FAM83F	Protein_coding
Protein_coding	1	MCHR1	Protein_coding
Protein_coding	2	MEI1	Protein_coding
Protein_coding	2	SHISA8	Protein_coding
Protein_coding	2	WBP2NL	Protein_coding
Protein_coding	3	NFAM1	Protein_coding
Protein_coding	1	SCUBE1	Protein_coding
Protein_coding	2	PARVG	Protein_coding
Protein_coding	3	MLC1	Protein_coding
Protein_coding	1	ADM2	Protein_coding
Protein_coding	3	KLHDC7B	Protein_coding
Protein_coding	1	SAMSN1	Protein_coding
Protein_coding	2	KCNJ6	Protein_coding
Protein_coding	1	TMPRSS2	Protein_coding
Protein_coding	2	TMPRSS3	Protein_coding
Protein_coding	2	UBASH3A	Protein_coding
Protein_coding	3	ITGB2	Protein_coding
Protein_coding	2	PRED60	Protein_coding
Protein_coding	3	PNRC2	Protein_coding
Transcription_factor	1	RUNX3	Regulator
Transcription_factor	2	ZNF683	Regulator
Transcription_factor	2	ZBTB8B	Regulator
Transcription_factor	2	MYCL	Regulator
Transcription_factor	2	GLIS1	Regulator
Transcription_factor	1	FOXD3	Regulator
Transcription_factor	2	GFI1	Regulator
Transcription_factor	3	LMX1A	Regulator
Transcription_factor	1	ELF3	Regulator
Transcription_factor	2	ATF3	Regulator
Transcription_factor	3	MIXL1	Regulator
Transcription_factor	1	CENPA	Regulator
Transcription_factor	2	VAX2	Regulator
Transcription_factor	1	LBX2	Regulator
Transcription_factor	2	RFX8	Regulator
Transcription_factor	1	ZNF804A	Regulator
Transcription_factor	1	SP140	Regulator
Transcription_factor	1	HES6	Regulator
Transcription_factor	2	EOMES	Regulator
Transcription_factor	2	ZBED2	Regulator
Transcription_factor	2	ZNF80	Regulator
Transcription_factor	3	TP63	Regulator
Transcription_factor	2	LEF1	Regulator
Transcription_factor	2	IRF4	Regulator
Transcription_factor	3	ZFP57	Regulator
Transcription_factor	1	ETV7	Regulator
Transcription_factor	1	TRERF1	Regulator
Transcription_factor	2	RUNX2	Regulator
Transcription_factor	2	PRDM1	Regulator
Transcription_factor	2	SCML4	Regulator
Transcription_factor	3	MYB	Regulator
Transcription_factor	2	IKZF1	Regulator
Transcription_factor	1	MLXIPL	Regulator
Transcription_factor	2	BHLHA15	Regulator
Transcription_factor	1	TFEC	Regulator
Transcription_factor	3	FOXP3	Regulator
Transcription_factor	3	BHLHE22	Regulator
Transcription_factor	1	TCF24	Regulator
Transcription_factor	2	PAX5	Regulator
Transcription_factor	2	NR4A3	Regulator
Transcription_factor	1	AKNA	Regulator
Transcription_factor	1	BARHL1	Regulator
Transcription_factor	2	NKX2-3	Regulator
Transcription_factor	3	ASCL2	Regulator
Transcription_factor	2	ZNF215	Regulator
Transcription_factor	1	E2F8	Regulator
Transcription_factor	3	FOSL1	Regulator
Transcription_factor	2	POU2AF1	Regulator
Transcription_factor	3	DBX2	Regulator
Transcription_factor	2	NR4A1	Regulator
Transcription_factor	2	MYF6	Regulator
Transcription_factor	3	SPIC	Regulator
Transcription_factor	1	KLF5	Regulator
Transcription_factor	2	BATF	Regulator
Transcription_factor	2	BCL11B	Regulator
Transcription_factor	1	SALL1	Regulator
Transcription_factor	1	IRX3	Regulator
Transcription_factor	1	IRF8	Regulator
Transcription_factor	2	IKZF3	Regulator
Transcription_factor	2	TBX21	Regulator
Transcription_factor	2	ZNF831	Regulator
Transcription_factor	1	PBX4	Regulator
Transcription_factor	1	ZNF730	Regulator
Transcription_factor	3	POU2F2	Regulator
Transcription_factor	2	SPIB	Regulator
Transcription_factor	1	MAFF	Regulator
lncRNA	2	LINC01134	Regulator
lncRNA	3	LINC01138	Regulator
lncRNA	2	LINC01142	Regulator
lncRNA	2	LINC01132	Regulator
lncRNA	2	AC092580-4	Regulator
lncRNA	1	LINC00299	Regulator
lncRNA	1	LINC00954	Regulator
lncRNA	2	AC159540-1	Regulator
lncRNA	1	AC109826-1	Regulator
lncRNA	2	AC009299-3	Regulator
lncRNA	1	AC009495-2	Regulator
lncRNA	1	LINC01117	Regulator
lncRNA	3	AC007879-1	Regulator
lncRNA	1	AC007879-3	Regulator
lncRNA	1	AC093382-1	Regulator
lncRNA	2	RP11-222K16-2	Regulator
lncRNA	1	LINC00877	Regulator
lncRNA	3	LINC00881	Regulator
lncRNA	3	LINC00578	Regulator
lncRNA	3	RP11-434D9-1	Regulator
lncRNA	1	CTC-537E7-3	Regulator
lncRNA	1	LINC01170	Regulator
lncRNA	2	AC005355-1	Regulator
lncRNA	1	AC008703-1	Regulator
lncRNA	1	SNORA40	Regulator
lncRNA	1	RP11-533O20-2	Regulator
lncRNA	3	LINC01010	Regulator
lncRNA	1	LINC00473	Regulator
lncRNA	3	AC019117-2	Regulator
lncRNA	1	AC024084-1	Regulator
lncRNA	2	TRBV11-2	Regulator
lncRNA	2	LINC00996	Regulator
lncRNA	2	LINC00964	Regulator
lncRNA	2	LINC00861	Regulator
lncRNA	1	CASC11	Regulator
lncRNA	1	FAM225B	Regulator
lncRNA	1	FAM225A	Regulator
lncRNA	2	PRKCQ-AS1	Regulator
lncRNA	2	LINC00707	Regulator
lncRNA	3	LINC01167	Regulator
lncRNA	2	LINC00678	Regulator
lncRNA	2	LINC00937	Regulator
lncRNA	3	LINC00943	Regulator
lncRNA	1	LINC00944	Regulator
lncRNA	2	SACS-AS1	Regulator
lncRNA	3	LINC00544	Regulator
lncRNA	2	LINC00427	Regulator
lncRNA	1	LINC00426	Regulator
lncRNA	1	LINC00398	Regulator
lncRNA	1	LINC00402	Regulator
lncRNA	2	LINC01146	Regulator
lncRNA	2	RP11-357H14-17	Regulator
lncRNA	2	LINC-ROR	Regulator
lncRNA	3	LINC00028	Regulator
lncRNA	1	LINC00494	Regulator
lncRNA	3	RP11-290F20-3	Regulator
lncRNA	3	HAR1A	Regulator
lncRNA	2	TINCR	Regulator
lncRNA	2	AC006129-2	Regulator
lncRNA	1	LINC00278	Regulator
lncRNA	2	LINC00528	Regulator
lncRNA	2	LINC00896	Regulator
lncRNA	2	TMEM191C	Regulator
lncRNA	1	MIAT	Regulator
lncRNA	3	LINC00314	Regulator
lncRNA	1	AP000688-29	Regulator
lncRNA	2	LINC00163	Regulator
miRNA	3	MIR302c	Regulator
miRNA	2	MIR551b	Regulator
miRNA	2	MIR429	Regulator
miRNA	3	MIR96	Regulator
miRNA	2	MIR569	Regulator
miRNA	3	MIR627	Regulator
miRNA	3	MIR588	Regulator
